# CSF complement proteins are elevated in prodromal to moderate AD patients and are not altered by the anti-tau antibody semorinemab

**DOI:** 10.1101/2024.04.13.24305768

**Authors:** Cosme Sandoval, Julie Lee, Balazs Toth, Rajini Nagaraj, Stephen Schauer, Jennifer Hoffman, Gwendlyn Kollmorgen, Cecilia Monteiro, Edmond Teng, Jesse E Hanson, Felix L Yeh, Johnny Gutierrez, Anne Biever

**Author notes:** equal contribution (Cosme Sandoval, Julie Lee).

## Abstract

**INTRODUCTION:** Growing evidence suggests a role for neuroinflammation in Alzheimer’s Disease (AD) pathogenesis. We investigated the complement system, a component of innate immunity, in AD patient cerebrospinal fluid (CSF) and evaluated its modulation by the anti-tau antibody semorinemab.

**METHODS:** Immunoassays were applied to measure intact (inactive) and cleaved (active) CSF complement proteins C4, Factor B and C3 in AD patients and a separate cognitively normal (CN) cohort.

**RESULTS:** All measured CSF complement proteins were increased in AD vs CN subjects, with cleaved C4 (C4a) displaying the most robust increase. Finally, semorinemab did not have a significant pharmacodynamic effect on CSF complement proteins.

**DISCUSSION:** Elevated levels of CSF intact/cleaved C4 and C3 are indicative of classical complement pathway activation in AD. Despite showing a reduction in CSF soluble tau species, semorinemab did not impact complement protein levels or activity. Further studies are needed to determine the value of complement proteins as neuroinflammation biomarkers in AD.
