## Supplementary material for "CSF complement proteins are elevated in prodromal to moderate AD patients and are not altered by the anti-tau antibody semorinemab": Table S1

### Sheet: Table overview
Table S1 Overview
Sheet 1: Overview
Sheet 2: Absolute baseline concentrations of CSF complement proteins and sex of P2M and M2M participants
Sheet 3: Median baseline concentrations and fold changes of CSF complement proteins in AD vs. CN participants
Sheet 4: Median baseline concentrations and fold changes of CSF complement proteins in male vs. female participants

### Sheet: Absolute concentrations
Subject ID	Disease Group	Sex	C3 (ng/mL)	C3a (ng/mL)	C4 (ng/mL)	C4a (ng/mL)	FB (ng/mL)	Bb (ng/mL)
1	P2M AD	M	3446.71	73.823	2669.92	159.89	434.736	67.22
2	P2M AD	M	4470.43	92.506	3170.21	190.773	756.762	148.709
3	P2M AD	M	3218.93	71.817	932.532	83.731	348.423	40.226
4	P2M AD	F	3805.78	99.94	2884.78	NA	393.259	55.344
5	P2M AD	M	3078.05	76.528	2337.6	139.986	685.18	110.399
6	P2M AD	F	3147.81	68.536	2184.14	120.388	462.012	51.749
7	P2M AD	F	3204.92	80.658	2531.85	150.108	351.269	54.632
8	P2M AD	F	3607.19	78.561	2173.05	109.158	443.805	57.099
9	P2M AD	F	2008.77	66.734	1373.28	100.099	269.822	38.491
10	P2M AD	F	2031.35	41.809	1366.15	NA	335.58	31.632
11	P2M AD	F	4787.04	124.93	1797.47	131.789	518.246	71.931
12	P2M AD	M	6291.29	205.813	6684.58	NA	814.573	280.289
13	P2M AD	F	3188.76	96.96	1385.36	126.326	405.828	67.174
14	P2M AD	M	1078.71	26.432	950.644	NA	182.058	48.378
15	P2M AD	F	2607.1	60.368	1719.32	NA	377.998	54.019
16	P2M AD	M	4025.4	117.704	2258.74	NA	434.639	72.483
17	P2M AD	M	4278.22	105.341	3612.8	NA	726.569	113.432
18	P2M AD	M	2749.44	67.711	1746.77	NA	453.496	73.4
19	P2M AD	M	4346.04	127.591	1676.02	NA	617.623	92.644
20	P2M AD	F	2985.43	74.554	2831.78	135.046	294.533	50.471
21	P2M AD	M	3471.8	92.435	2125.97	NA	361.106	61.12
22	P2M AD	F	2372.08	64.774	1304.7	NA	244.914	36.615
23	P2M AD	F	1419.2	26.664	1203.78	NA	256.685	32.749
24	P2M AD	F	5065.39	104.895	4592.4	137.784	889.508	112.627
25	P2M AD	F	2857.83	69.94	1659.11	80.977	327.936	34.426
26	P2M AD	F	3294.5	75.842	2964.09	143.466	411.146	44.945
27	P2M AD	M	6778.83	126.843	4041.21	188.253	855.701	111.156
28	P2M AD	M	6826.19	167.896	3510.19	194.837	722.131	129.527
29	P2M AD	F	3016.28	63.902	1028.83	54.604	349.214	41.3
30	P2M AD	M	2859.71	77.736	671.675	70.67	298.735	57.099
31	P2M AD	M	4596.75	95.849	2574.56	153.414	421.899	107.092
32	P2M AD	F	1079.81	27.529	4059.08	62.776	142.573	35.215
33	P2M AD	F	2459.11	61.457	1737.44	89.766	299.991	30.146
34	P2M AD	M	11087.8	277.354	3893.91	116.049	1426.42	486.055
35	P2M AD	M	3042.12	71.271	2663.54	129.946	271.956	65.552
36	P2M AD	M	3057.68	67.776	2073.94	114.45	297.846	24.93
37	P2M AD	F	2309.73	56.356	1183.24	47.664	193.658	32.625
38	P2M AD	F	3477.58	97.139	3229.69	49.472	364.359	228.51
39	P2M AD	F	1850.99	45.714	2125.52	114.608	148.84	24.029
40	P2M AD	M	7184.47	184.279	3908.85	204.126	617.151	105.91
41	P2M AD	F	1985.49	48.553	NA	NA	199.422	38.763
42	P2M AD	F	5023.99	122.947	2498.76	97.03	523.391	301.792
43	P2M AD	F	3412.09	77.728	2736.8	133.338	368.203	46.941
44	P2M AD	F	2813.14	57.493	3249.04	143.152	509.832	229.253
45	P2M AD	M	2869.79	70.137	2364.41	148.872	421.354	49.791
46	P2M AD	M	2021.74	48.003	2845.33	59.757	206.693	34.684
47	P2M AD	F	4651.08	110.244	1994.29	71.421	461.087	51.49
48	P2M AD	F	1784.15	39.743	1533.06	48.37	223.361	22.437
49	P2M AD	M	2214.61	48.704	2340.82	124.286	297.735	31.772
50	P2M AD	M	3506.54	81.29	4173.8	140.866	378.202	62.778
51	P2M AD	F	4589.35	121.101	NA	75.512	639.055	125.839
52	P2M AD	M	4513.77	110.079	2827.11	108.653	575.065	75.224
53	P2M AD	F	4922.46	126.098	3485.93	178.513	534.896	73.29
54	P2M AD	M	5932.57	123.818	3619.77	127.773	847.395	131.706
55	P2M AD	M	3816.57	80.597	2600.34	74.244	373.903	47.599
56	P2M AD	F	6896.87	172.485	4245.72	143.914	1086.18	94.599
57	P2M AD	F	2124.06	51.186	939.97	77.41	198.304	31.139
58	P2M AD	M	7501.13	186.875	4696.42	172.594	981.212	229.984
59	P2M AD	M	3375.7	84.794	2661.56	73.83	425.085	69.585
60	P2M AD	M	3632.63	96.075	1621.77	115.992	319.552	81.611
61	P2M AD	M	4803.57	124.4	3126.29	208.724	549.373	161.665
62	P2M AD	M	4206.18	121.277	1507.53	52.851	568.898	86.808
63	P2M AD	M	2765.49	71.347	2272.53	90.73	330.913	35.869
64	P2M AD	F	3705.25	94.896	3178.57	137.841	514.918	66.168
65	P2M AD	F	4605.56	116.57	4400.38	333.121	674.542	137.192
66	P2M AD	M	2610.43	66.103	1412.16	85.205	508.702	55.998
67	P2M AD	F	1467.28	35.012	958.985	96.44	187.458	22.029
68	P2M AD	F	1973.05	36.4	1439.77	118.282	311.26	36.786
69	P2M AD	M	4900.4	126.049	3682.08	144.385	719.778	110.675
70	P2M AD	F	2698.43	68.794	2004.88	87.698	332.251	42.852
71	P2M AD	M	4505.74	93.493	3368.48	186.133	579.836	71.49
72	P2M AD	F	4082.86	91.214	3032.52	69.078	253.201	42.377
73	P2M AD	F	2936.92	64.286	1453.91	70.654	471.973	62.082
74	P2M AD	F	3536.71	97.307	2281.64	51.146	471.208	52.25
75	P2M AD	F	3726.82	87.706	2375.45	64.796	450.905	60.948
76	P2M AD	F	6546.57	163.835	2253.73	80.645	686.739	114.911
77	P2M AD	F	3989.83	91.841	1775.58	91.868	386.297	48.955
78	P2M AD	F	2025.05	50.512	1704.77	92.115	167.14	21.619
79	P2M AD	M	3756.08	95.509	1842.62	99.221	523.109	88.807
80	M2M AD	F	3114.42	74.639	1950.45	86.239	552.198	97.884
81	M2M AD	F	1407.74	32.177	1312.62	75.551	275.952	27.132
82	M2M AD	F	2354.95	49.103	1157.97	81.576	540.916	74.585
83	M2M AD	M	7288.17	198.599	3020.09	157.754	758.466	231.816
84	M2M AD	F	4051.52	110.309	2316.52	159.813	421.744	81.735
85	M2M AD	F	2824.58	58.686	1935.37	135.76	436.864	81.119
86	M2M AD	M	6339.33	189.081	3913.43	207.034	939.005	169.747
87	M2M AD	F	2821.14	73.382	2320.88	76.372	222.826	51.228
88	M2M AD	F	3114.45	88.728	2001.67	160.822	261.561	54.53
89	M2M AD	M	6468.25	181.192	2204	160.576	684.323	154.646
90	M2M AD	M	2386.26	64.982	1295.41	69.71	219.561	38.258
91	M2M AD	M	3095.38	86.716	1914.95	58.377	410.296	46.444
92	M2M AD	F	4760.91	126.945	2699.28	83.842	587.003	91.887
93	M2M AD	F	3178.77	80.432	3126.39	NA	329.073	70.452
94	M2M AD	F	2579.59	58.199	2911.04	NA	335.882	44.258
95	M2M AD	M	2856.33	61.952	2527.2	103.834	334.498	22.131
96	M2M AD	F	2219.63	56.068	1217.02	76.471	272.505	45.343
97	M2M AD	M	3667.18	88.191	3438.74	NA	426.484	84.879
98	M2M AD	F	2713.56	57.869	3765.25	NA	350.326	58.557
99	M2M AD	F	3479.32	93.298	2196.07	NA	403.104	47.951
100	M2M AD	M	3191.4	68.46	2670.9	100.176	459.253	61.812
101	M2M AD	M	2397.88	53.694	2105.05	NA	377.759	52.578
102	M2M AD	F	3412.83	86.28	2528.34	NA	401.477	45.465
103	M2M AD	M	3545.88	81.986	2869.91	NA	360.341	66.607
104	M2M AD	M	6557.63	152.718	2572.96	119.569	753.533	123.562
105	M2M AD	M	3383.75	69.461	1690.74	116.385	329.162	54.562
106	M2M AD	M	3246.78	78.835	1622.11	47.545	501.186	52.242
107	M2M AD	F	3090.41	61.31	907.768	33.419	354.123	43.602
108	M2M AD	F	3634.29	64.744	2576.5	81.9	328.197	50.272
109	M2M AD	M	3885.35	85.454	2709.91	153.747	319.129	38.869
110	M2M AD	M	3880.57	73.613	2574.91	128.667	323.249	56.084
111	M2M AD	M	2570.26	52.485	2822.78	180.72	318.255	53.408
112	M2M AD	F	1799.2	36.355	878.021	56.281	167.767	19.294
113	M2M AD	F	1737.09	32.987	1902.74	75.905	224.372	26.098
114	M2M AD	F	2618.33	49.627	2796.98	138.494	274.626	45.182
115	M2M AD	F	2533.96	46.214	2103.58	152.335	328.426	37.79
116	M2M AD	M	2671.35	45.56	1390.52	47.6	378.706	84.087
117	M2M AD	F	2744.99	72.742	1684.77	78.136	350.595	78.65
118	M2M AD	F	4042.54	93.156	3026.62	85.405	621.672	47.044
119	M2M AD	M	3587.46	69.661	1315.3	51.364	391.522	68.439
120	M2M AD	F	4161.26	83.969	2398.68	126.038	483.885	63.253
121	M2M AD	M	2342.44	51.743	2119.16	130.886	151.722	34.189
122	M2M AD	F	4048.14	93.873	2423.59	106.963	479.686	65.825
123	M2M AD	F	1898.31	47.87	2097.95	137.923	213.985	34.084
124	M2M AD	M	4450.29	111.597	2413.37	65.312	425.605	75.861
125	M2M AD	M	4685.83	104.709	2257.34	99.302	565.991	117.723
126	M2M AD	F	3052.68	75.923	2086	117.073	253.237	101.669
127	M2M AD	F	3148.18	78.026	7553.22	162.545	596.515	119.458
128	M2M AD	F	3453.04	86.885	5110.81	244.567	437.523	56.744
129	M2M AD	F	2751.96	56.9	1882.04	99.39	378.511	44.132
130	M2M AD	M	3255.32	74.98	2201.48	131.821	238.123	50.372
131	M2M AD	M	3857.43	86.785	1818.8	60.816	539.305	73.002
132	M2M AD	F	2927.24	57.799	1760.82	69.608	284.338	41.841
133	M2M AD	F	4127.25	82.658	2299.79	147.164	297.867	58.994
134	M2M AD	M	2984.67	61.264	2376.7	135.118	440.977	63.007
135	M2M AD	F	2051.42	46.391	1029.16	69.768	250.606	29.592
136	M2M AD	F	3239.29	90.618	3052.08	138.786	368.792	46.402
137	M2M AD	F	3673.92	93.727	1498.01	52.233	556.824	101.532
138	M2M AD	F	2719.78	76.55	2402.9	82.201	287.176	35.07
139	M2M AD	F	1808.34	39.672	839.438	47.016	304.289	27.92
140	M2M AD	F	3478.55	74.347	2813.62	101.155	372.667	68.702
141	M2M AD	F	2598.1	63.097	1348.84	44.607	267.453	26.314
142	M2M AD	M	4893.9	91.246	3056.24	181.755	653.518	163.882
143	M2M AD	F	2408.8	47.471	973.627	83.295	395.372	41.482
144	M2M AD	M	2793.92	71.341	2048.19	131.215	306.185	61.706
145	M2M AD	F	2788.56	51.095	1898.91	53.236	400.683	65.816
146	M2M AD	M	6500.56	127.655	3824.48	112.732	903.272	131.235
147	M2M AD	F	1230.66	24.571	1164.66	NA	157.812	18.158
148	M2M AD	F	3218.47	81.627	2122.11	114.449	342.64	44.757
149	M2M AD	F	3549.53	88.955	2839.24	125.865	441.859	77.586
150	M2M AD	F	2542.59	48.408	2320.05	144.235	380.41	60.589
151	CN	F	1483.27	36.237	1345.45	50.806	235.269	26.333
152	CN	F	2752.22	67.733	2887.29	NA	365.983	42.369
153	CN	F	1292.18	28.487	1181.3	NA	400.662	43.373
154	CN	F	1002.21	23.698	874.456	33.482	NA	14.306
155	CN	F	8965.3	185.159	2053.62	71.628	767.755	107.21
156	CN	F	1158.7	15.485	1419.94	73.973	245.75	45.077
157	CN	F	2868.23	72.182	2192.11	86.45	217.501	54.711
158	CN	F	816.101	20.314	627.17	29.233	NA	9.101
159	CN	F	1249.11	26.95	1023.45	40.554	144.852	12.723
160	CN	F	2911.4	67.906	1436.12	50.819	380.755	50.497
161	CN	M	2111.02	62.332	1752	81.116	310.221	36.969
162	CN	M	1538.11	41.749	1073.97	42.253	137.871	26.199
163	CN	M	1476.69	21.544	1987.21	68.045	367.983	60.729
164	CN	M	3238.28	127.314	2411.77	NA	688.983	160.841
165	CN	M	1651.19	25.239	1505.46	NA	354.187	42.144
166	CN	M	5585.56	134.888	3553.48	69.585	NA	5.71
167	CN	M	1724.6	45.841	552.17	31.754	222.38	43.177
168	CN	M	2743.53	61.006	1467.13	28.591	279.411	23.034
169	CN	M	2365.06	44.097	1780.62	46.99	456.767	45.82
170	CN	M	435.814	18.295	890.846	NA	NA	10.176
171	CN	M	2337.62	62.747	2209.78	75.648	253.286	42.856
172	CN	M	1710.76	43.003	1037.73	59.987	175.401	20.677
173	CN	M	1186.05	9.801	1098.49	NA	368.409	33.11
174	CN	M	1620.79	30.154	1009.55	34.725	194.667	13.594
175	CN	M	5197.82	136.961	2784.97	101.119	527.53	77.351
176	CN	M	2208.64	57.667	1268.43	31.422	370.233	35.741
177	CN	M	3254.86	78.222	1652.87	51.624	387.102	62.243
178	CN	M	2024.26	48.748	986.45	23.795	236.591	25.22
179	CN	M	1295.53	15.458	2597.43	144.806	452.469	66.814
180	CN	M	7883.67	170.735	4748.43	174.693	805.639	215.18
181	CN	M	2270.34	46.27	1646.68	NA	258.656	26.192
182	CN	M	7206.02	154.613	5501.21	180.694	581.347	86.909
183	CN	M	2946.14	78.164	1312.32	40.703	262.587	35.307
184	CN	M	2534.23	66.042	2137.99	83.095	264.184	31.32
185	CN	M	4197.06	101.502	3166.47	100.538	381.987	90.394
186	CN	M	4319.62	101.652	1797.24	52.639	596.704	142.291

### Sheet: Median fold-change AD vs CN
Protein	median_CN	median_M2M AD	median_P2M AD	count_CN	count_P2M AD	count_M2M AD	med_FC_P2M_CN	med_FC_M2M_CN
C3	2239.49	3114.45	3446.71	36	79	71	1.53906	1.39069
C3a	53.2075	73.613	80.658	36	79	71	1.51591	1.38351
C4	1576.07	2204	2337.6	36	77	71	1.48319	1.39842
C4a	52.639	102.495	114.529	29	66	62	2.17574	1.94712
FB	360.085	372.667	421.354	32	79	71	1.17015	1.03494
Bb	42.2565	56.084	60.948	36	79	71	1.44233	1.32723

### Sheet: Median fold-change M vs F
Protein	median_F	median_M	count_F	count_M	median_fold_change
C3	3016.28	3632.63	87	63	1.20434
C3a	72.742	85.454	87	63	1.17475
C4	2122.11	2527.2	85	63	1.19089
C4a	92.115	124.286	75	53	1.34925
FB	354.123	434.639	87	63	1.22737
Bb	50.272	71.49	87	63	1.42206
