## Supplementary material for "CSF complement proteins are elevated in prodromal to moderate AD patients and are not altered by the anti-tau antibody semorinemab": Table S2

### Sheet: Table Overview
Table S2 Overview
Sheet 1: Overview
Sheet 2: Number of AD patients included in the correlation analyses of baseline CSF complement from Figure 3a
Sheet 3: Number of AD patients included in the correlation analyses of baseline CSF complement and NTK proteins from Figure 3b
Sheet 4: Number of AD patients included in the correlation analyses of baseline CSF complement and cogntiive/functional scores, tau PET, and vMRI measurements from Figure 3c
Sheet 5: Number of AD patients included in the correlation analyses of change from baseline in complement and NTK proteins from Figure S6a
Sheet 6: Number of AD patients included in the correlation analyses of change from baseline in complement and cognitive/functional scores, tau PET, and vMRI measurements from Figure S6b

### Sheet: Fig3a
Number of AD patients included in the correlation analyses from Figure 3a
	C3	C3a	C4	C4a	FB	Bb
C3	150	150	148	128	150	150
C3a	150	150	148	128	150	150
C4	148	148	148	127	148	148
C4a	128	128	127	128	128	128
FB	150	150	148	128	150	150
Bb	150	150	148	128	150	150

### Sheet: Fig3b
Number of AD patients included in the correlation analyses from Figure 3b
	C3	C3a	C4	C4a	FB	Bb	ɑSyn	Aβ40	Aβ42	GFAP	IL6	NfL	NRGN	S100B	pTau181	pTau217	tTau	sTREM2	YKL40
C3	150	150	148	128	150	150	147	148	150	147	144	145	145	145	150	146	150	145	146
C3a	150	150	148	128	150	150	147	148	150	147	144	145	145	145	150	146	150	145	146
C4	148	148	148	127	148	148	145	146	148	145	142	143	143	143	148	144	148	143	144
C4a	128	128	127	128	128	128	125	126	128	125	122	123	123	123	128	124	128	123	124
FB	150	150	148	128	150	150	147	148	150	147	144	145	145	145	150	146	150	145	146
Bb	150	150	148	128	150	150	147	148	150	147	144	145	145	145	150	146	150	145	146
ɑSyn	147	147	145	125	147	147	147	145	147	147	144	145	145	145	147	145	147	145	146
Aβ40	148	148	146	126	148	148	145	148	148	145	142	143	144	143	148	144	148	144	144
Aβ42	150	150	148	128	150	150	147	148	150	147	144	145	145	145	150	146	150	145	146
GFAP	147	147	145	125	147	147	147	145	147	147	144	145	145	145	147	145	147	145	146
IL6	144	144	142	122	144	144	144	142	144	144	144	143	143	143	144	142	144	143	144
NfL	145	145	143	123	145	145	145	143	145	145	143	145	144	144	145	143	145	144	144
NRGN	145	145	143	123	145	145	145	144	145	145	143	144	145	144	145	143	145	145	144
S100B	145	145	143	123	145	145	145	143	145	145	143	144	144	145	145	143	145	144	144
pTau181	150	150	148	128	150	150	147	148	150	147	144	145	145	145	150	146	150	145	146
pTau217	146	146	144	124	146	146	145	144	146	145	142	143	143	143	146	146	146	143	144
tTau	150	150	148	128	150	150	147	148	150	147	144	145	145	145	150	146	150	145	146
sTREM2	145	145	143	123	145	145	145	144	145	145	143	144	145	144	145	143	145	145	144
YKL40	146	146	144	124	146	146	146	144	146	146	144	144	144	144	146	144	146	144	146

### Sheet: Fig3c
Number of AD patients included in the correlation analyses from Figure 3c
	C3	C3a	C4	C4a	FB	Bb	MMSE	ADAS-Cog	CDR-SB	ADCS-ADL	[18F]GTP1	vMRI
C3	150	150	148	128	150	150	150	150	150	149	124	150
C3a	150	150	148	128	150	150	150	150	150	149	124	150
C4	148	148	148	127	148	148	148	148	148	147	124	148
C4a	128	128	127	128	128	128	128	128	128	127	105	128
FB	150	150	148	128	150	150	150	150	150	149	124	150
Bb	150	150	148	128	150	150	150	150	150	149	124	150
MMSE	150	150	148	128	150	150	150	150	150	149	124	150
ADAS-Cog	150	150	148	128	150	150	150	150	150	149	124	150
CDR-SB	150	150	148	128	150	150	150	150	150	149	124	150
ADCS-ADL	149	149	147	127	149	149	149	149	149	149	123	149
[18F]GTP1	124	124	124	105	124	124	124	124	124	123	124	124
vMRI	150	150	148	128	150	150	150	150	150	149	124	150

### Sheet: FigS6a
Number of AD patients included in the correlation analyses from Figure S6a
	C3	C3a	C4	C4a	FB	Bb	MMSE	ADAS-Cog	CDR-SB	ADCS-ADL	[18F]GTP1	vMRI
C3	58	58	53	46	58	58	56	55	58	58	34	36
C3a	58	58	53	46	58	58	56	55	58	58	34	36
C4	53	53	53	42	53	53	51	50	53	53	34	32
C4a	46	46	42	46	46	46	44	44	46	46	25	30
FB	58	58	53	46	58	58	56	55	58	58	34	36
Bb	58	58	53	46	58	58	56	55	58	58	34	36
MMSE	56	56	51	44	56	56	58	57	58	58	32	37
ADAS-Cog	55	55	50	44	55	55	57	57	57	57	31	36
CDR-SB	58	58	53	46	58	58	58	57	60	60	34	37
ADCS-ADL	58	58	53	46	58	58	58	57	60	60	34	37
[18F]GTP1	34	34	34	25	34	34	32	31	34	34	34	16
vMRI	36	36	32	30	36	36	37	36	37	37	16	37

### Sheet: FigS6b
Number of AD patients included in the correlation analyses from Figure S6b
	C3	C3a	C4	C4a	FB	Bb	MMSE	ADAS-Cog	CDR-SB	ADCS-ADL	[18F]GTP1	vMRI
C3	58	58	53	46	58	58	56	55	58	58	34	36
C3a	58	58	53	46	58	58	56	55	58	58	34	36
C4	53	53	53	42	53	53	51	50	53	53	34	32
C4a	46	46	42	46	46	46	44	44	46	46	25	30
FB	58	58	53	46	58	58	56	55	58	58	34	36
Bb	58	58	53	46	58	58	56	55	58	58	34	36
MMSE	56	56	51	44	56	56	58	57	58	58	32	37
ADAS-Cog	55	55	50	44	55	55	57	57	57	57	31	36
CDR-SB	58	58	53	46	58	58	58	57	60	60	34	37
ADCS-ADL	58	58	53	46	58	58	58	57	60	60	34	37
[18F]GTP1	34	34	34	25	34	34	32	31	34	34	34	16
vMRI	36	36	32	30	36	36	37	36	37	37	16	37
